# Novel biomarkers for glycaemic deterioration in type 2 diabetes: an IMI RHAPSODY study

**DOI:** 10.1101/2021.04.22.21255625

**Authors:** Roderick C Slieker, Louise A Donnelly, Livia Lopez-Noriega, Hermine Muniangi-Muhitu, Elina Akalestou, Mahsa Sheikh, Eleni Georgiadou, Giuseppe N. Giordano, Mikael Åkerlund, Emma Ahlqvist, Ashfaq Ali, Marko Barovic, Gerard A Bouland, Frédéric Burdet, Mickaël Canouil, Iulian Dragan, Petra JM Elders, Celine Fernandez, Andreas Festa, Hugo Fitipaldi, Phillippe Froguel, Valborg Gudmundsdottir, Vilmundur Gudnason, Mathias J. Gerl, Amber A van der Heijden, Lori L Jennings, Michael K. Hansen, Min Kim, Isabelle Leclerc, Christian Klose, Dmitry Kuznetsov, Dina Mansour Aly, Florence Mehl, Diana Marek, Olle Melander, Anne Niknejad, Filip Ottosson, Imre Pavo, Alexander Efanov, Kevin Duffin, Timothy J. Pullen, Kai Simons, Michele Solimena, Tommi Suvitaival, Asger Wretlind, Peter Rossing, Valeriya Lyssenko, Cristina Legido Quigley, Leif Groop, Bernard Thorens, Paul W Franks, Mark Ibberson, Joline WJ Beulens, Leen M ’t Hart, Ewan R Pearson, Guy A Rutter

## Abstract

We have deployed a multi-omics approach in large cohorts of patients with existing type 2 diabetes to identify biomarkers for disease progression across three molecular classes, metabolites, lipids and proteins. A Cox regression analysis for association with time to insulin requirement in 2,973 patients in the DCS, ANDIS and GoDARTS cohorts identified homocitrulline, isoleucine and 2-aminoadipic acid, as well as the bile acids glycocholic and taurocholic acids, as predictive of more rapid deterioration. Increased levels of eight triacylglycerol species, and lowered levels of the sphingomyelin SM 42:2;2 were also predictive of disease progression. Of ∼1,300 proteins examined in two cohorts, levels of GDF-15/MIC1, IL-18RA, CRELD1, NogoR, FAS, and ENPP7 were associated with faster progression, whilst SMAC/DIABLO, COTL1, SPOCK1 and HEMK2 predicted lower progression rates. Strikingly, identified proteins and lipids were also associated with diabetes incidence and prevalence in external replication cohorts. Implicating roles in disease compensation, NogoR/RTN4R improved glucose tolerance in high fat-fed mice and tended to improved insulin signalling in liver cells whilst IL-18R antagonised inflammatory IL-18 signalling towards nuclear factor kappa-B *in vitro*. Conversely, high NogoR levels led to islet cell apoptosis. This comprehensive, multi-disciplinary approach thus identifies novel biomarkers with potential prognostic utility, provides evidence for new disease mechanisms, and identifies potential therapeutic avenues to slow diabetes progression.
