## Supplementary material for "Novel biomarkers for glycaemic deterioration in type 2 diabetes: an IMI RHAPSODY study": Table S4

### Sheet: Blad1
Table S4 Cox proportional hazard models for the metabolites
	Discovery
	Model 1 (age, sex, BMI)							Model 2 (M1 + HDL, C-peptide)				Model 3 (M2 + diabetes duration, glucose-lowering drugs)
var	HR	Lower	Upper	P-value	I2	Het	FDR	HR	Lower	Upper	P-value	HR	Lower	Upper	P-value
AADA	1.11218	1.04046	1.18885	0.00177229	0	0.338583	0.0336736	1.10774	1.03511	1.18548	0.00310618	AADA	1.05898	0.950796	1.17946	0.297299
Hcit	1.11865	1.0365	1.2073	0.00395962	0	0.308987	0.0376164	1.1166	1.03495	1.2047	0.00442078	Hcit	0.698378	0.423543	1.15155	0.159447
GCA	1.08797	1.01291	1.16858	0.020797	0	0.299531	0.100636	1.09006	1.01387	1.17196	0.0196645	GCA	1.07342	0.885176	1.30169	0.47142
TCA	1.06374	1.00928	1.12114	0.0211866	0	0.232797	0.100636	1.06408	1.01025	1.12077	0.0190174	TCA	0.817549	0.302045	2.21287	0.691725
Ile	1.09492	1.00039	1.19839	0.0490266	0	0.32317	0.186301	1.07243	0.978628	1.17522	0.1343	Ile	1.07553	0.755653	1.5308	0.686008
Cit	0.93059	0.854261	1.01374	0.0994624	0	0.234414	0.280355	0.945196	0.862948	1.03528	0.224953	Cit	1.14631	0.972805	1.35076	0.102956
Leu	1.07383	0.985639	1.16991	0.103289	0	0.385723	0.280355	1.05877	0.971363	1.15405	0.19392	Leu	0.882698	0.769055	1.01313	0.0759952
IndS	1.11498	0.956061	1.3003	0.165374	0.683721	0.0119146	0.392763	1.07927	0.936932	1.24323	0.290439	IndS	1.17439	1.01673	1.3565	0.0288451
Kynu	1.03815	0.952697	1.13126	0.392955	0	0.193472	0.776374	1.03748	0.950979	1.13184	0.407491	Kynu	0.874656	0.730607	1.04711	0.144667
Ala	1.04451	0.942012	1.15815	0.408618	0.205612	0.112577	0.776374	1.0382	0.940157	1.14648	0.458839	Ala	0.955845	0.630783	1.44842	0.831361
Phe	1.0335	0.946838	1.1281	0.460827	0.03619	0.14972	0.777958	1.02366	0.94021	1.11453	0.58985	Phe	1.04039	0.574512	1.88406	0.89602
Trp	0.971734	0.895532	1.05442	0.491342	0	0.477228	0.777958	0.98023	0.904028	1.06285	0.628659	Trp	0.818097	0.68824	0.972455	0.0228046
Tyr	0.982172	0.903023	1.06826	0.674742	0	0.67565	0.854161	0.989476	0.90893	1.07716	0.807061	Tyr	0.976402	0.892706	1.06795	0.601471
Gln	0.982913	0.900676	1.07266	0.69905	0.01496	0.154183	0.854161	0.972998	0.884517	1.07033	0.573611	Gln	1.3262	0.738916	2.38026	0.344122
GUDCA	1.01233	0.926993	1.10551	0.785108	0	0.193253	0.854161	1.02219	0.935739	1.11662	0.62645	GUDCA	1.07316	0.968015	1.18972	0.179579
Taurine	0.989697	0.914673	1.07087	0.796794	0	0.165243	0.854161	0.987316	0.912445	1.06833	0.751057	Taurine	0.973392	0.552026	1.71639	0.925753
Gly	0.980896	0.842589	1.1419	0.803559	0.587205	0.0277261	0.854161	0.980862	0.841496	1.14331	0.804802	Gly	0.966867	0.785856	1.18957	0.750038
Glu	0.984757	0.869314	1.11553	0.809205	0.53428	0.0382374	0.854161	0.96633	0.836548	1.11625	0.641607	Glu	0.948879	0.674422	1.33503	0.763243
SDMA.ADMA	1.00137	0.897954	1.11671	0.980295	0.285457	0.0943236	0.980295	1.01174	0.90159	1.13535	0.842666	SDMA.ADMA	0.977868	0.841267	1.13665	0.770651
