## Supplementary material for "Novel biomarkers for glycaemic deterioration in type 2 diabetes: an IMI RHAPSODY study": Table S5

### Sheet: Blad1
Table S5 Cox proportional hazard models for the lipids
	Discovery
	Model 1 (age, sex, BMI)							Model 2 (M1 + HDL, C-peptide)				Model 3 (M2 + diabetes duration, glucose-lowering drugs)
Lipid	HR	Lower	Upper	P-value	I2	Het	FDR	HR	Lower	Upper	P-value	HR	Lower	Upper	P-value
TAG.46.1.0	1.20571	1.09191	1.33137	0.00021715	0	0.258894	0.0167625	1.13319	1.0217	1.25684	0.0179684	1.16444	1.0101	1.34235	0.0358584
TAG.46.2.0	1.19173	1.08151	1.31318	0.000396209	0	0.302616	0.0167625	1.11864	1.01036	1.23854	0.0309042	1.14755	1.01868	1.29272	0.0235447
TAG.48.1.0	1.19815	1.08376	1.32462	0.00041389	0	0.323521	0.0167625	1.1169	1.00532	1.24086	0.0395234	1.15445	0.994363	1.34031	0.0593288
TAG.50.1.0	1.21144	1.09456	1.34079	0.000210937	0	0.219765	0.0167625	1.10594	0.98268	1.24467	0.094884	1.12814	0.943807	1.34848	0.185304
SM.42.2.2	0.852262	0.768755	0.944841	0.00237871	0	0.186815	0.0428168	0.898415	0.808911	0.997822	0.0454255	0.946683	0.843389	1.06263	0.352634
TAG.48.2.0	1.17098	1.05958	1.29409	0.00197014	0	0.317768	0.0428168	1.08927	0.98095	1.20955	0.109588	1.11812	0.968727	1.29054	0.12707
TAG.48.3.0	1.16678	1.05817	1.28655	0.00197443	0	0.364921	0.0428168	1.08273	0.976896	1.20003	0.129885	1.1061	0.977207	1.252	0.110661
TAG.49.1.0	1.16501	1.05648	1.28468	0.00220392	0	0.434271	0.0428168	1.07721	0.971755	1.19412	0.157094	1.12457	1.00532	1.25797	0.0401057
TAG.51.1.0	1.16667	1.05851	1.28589	0.00189957	0	0.438196	0.0428168	1.07371	0.968012	1.19095	0.178599	1.10658	0.988921	1.23824	0.0774429
PI.16.0.0_18.1.0	1.14797	1.04233	1.26432	0.00508472	0	0.87288	0.0823725	1.14163	1.03587	1.25818	0.00757247	1.2002	1.07649	1.33813	0.00100955
PE.18.0.0_18.2.0	1.14491	1.0388	1.26186	0.00639118	0	0.163601	0.0941247	1.05677	0.926995	1.20471	0.408816	1.0635	0.896769	1.26122	0.479189
PC.O.16.1.0.18.1.0	0.871922	0.788729	0.963889	0.00738792	0	0.463805	0.0980712	0.961233	0.860337	1.07396	0.484665	0.999546	0.883595	1.13071	0.994246
TAG.50.2.0	1.14457	1.03608	1.26442	0.00786991	0	0.190024	0.0980712	1.03513	0.911926	1.17497	0.593354	1.0543	0.881529	1.26093	0.562543
PC.18.1.0_20.4.0	0.876286	0.793433	0.967792	0.00916105	0	0.358499	0.0989393	0.919024	0.829271	1.01849	0.107286	0.914257	0.816856	1.02327	0.118831
TAG.49.2.0	1.13938	1.03349	1.25612	0.00874324	0	0.540771	0.0989393	1.0559	0.953742	1.16899	0.294792	1.0977	0.982057	1.22695	0.100759
TAG.51.2.0	1.13428	1.02936	1.2499	0.0109491	0	0.606765	0.11086	1.03656	0.934421	1.14985	0.497537	1.06116	0.948061	1.18776	0.30188
PE.18.1.0_18.1.0	1.12382	1.02299	1.23459	0.0149376	0	0.271674	0.134438	1.05973	0.96035	1.16939	0.248213	1.04819	0.942517	1.16571	0.385359
SM.38.2.2	0.877553	0.790109	0.974675	0.0147305	0	0.478119	0.134438	0.936141	0.840201	1.04304	0.23163	0.937606	0.833152	1.05516	0.28504
DAG.16.0.0_18.1.0	1.12176	1.01789	1.23623	0.0204651	0	0.181382	0.174492	1.02101	0.918132	1.13542	0.701155	1.05618	0.912243	1.22283	0.464642
LPC.20.4.0	0.893997	0.811738	0.984592	0.0228905	0	0.21883	0.185413	0.914777	0.829814	1.00844	0.0732946	0.918883	0.825251	1.02314	0.122882
PC.O.16.1.0.16.0.0	0.892086	0.80703	0.986106	0.0255067	0	0.750582	0.196766	0.929011	0.838911	1.02879	0.157162	0.994204	0.887688	1.1135	0.919913
PC.O.16.1.0.20.4.0	0.838185	0.712894	0.985495	0.032611	0.55365	0.0342779	0.21132	0.899818	0.774551	1.04534	0.167535	0.940304	0.826271	1.07007	0.350735
TAG.48.0.0	1.17885	1.0167	1.36686	0.0293042	0.474427	0.0510884	0.21132	1.08742	0.916484	1.29023	0.336824	1.12762	0.91052	1.39649	0.270971
TAG.50.5.0	1.10973	1.00904	1.22045	0.0319123	0	0.43115	0.21132	1.03409	0.936414	1.14195	0.507853	1.03462	0.928413	1.15297	0.538023
TAG.52.2.0	1.11193	1.00905	1.22529	0.0322058	0	0.254622	0.21132	1.00345	0.902354	1.11586	0.949384	1.00072	0.872349	1.14798	0.991787
CE.20.4.0	0.89263	0.802702	0.992632	0.0360405	0.118854	0.131919	0.218145	0.928525	0.841817	1.02416	0.138182	0.927626	0.83326	1.03268	0.169904
PC.14.0.0_18.1.0	1.10051	1.00077	1.2102	0.0481662	0	0.662568	0.218145	1.14174	1.03716	1.25686	0.00684387	1.19303	1.07652	1.32216	0.000761934
PC.18.0.0_20.4.0	0.904239	0.820078	0.997037	0.0434361	0	0.248056	0.218145	0.917246	0.830557	1.01298	0.0881399	0.910472	0.816967	1.01468	0.0898141
PC.O.16.0.0.18.2.0	0.864904	0.752382	0.994255	0.0412517	0.388407	0.0705511	0.218145	0.923427	0.808538	1.05464	0.23993	1.00643	0.898199	1.12771	0.912025
PC.O.18.0.0.20.4.0	0.84723	0.720539	0.996196	0.0448479	0.532632	0.0385796	0.218145	0.881994	0.756039	1.02893	0.110229	0.899138	0.799193	1.01158	0.0769924
PE.16.0.0_18.2.0	1.14571	1.00556	1.3054	0.0410325	0.372881	0.0741269	0.218145	1.085	0.935246	1.25873	0.281692	1.10562	0.920946	1.32732	0.281584
SM.34.2.2	0.841072	0.70923	0.997422	0.0466306	0.500557	0.04538	0.218145	0.908305	0.794294	1.03868	0.159908	0.956495	0.843612	1.08448	0.487563
SM.40.2.2	0.883323	0.780335	0.999904	0.0498232	0.214237	0.110623	0.218145	0.949728	0.852874	1.05758	0.34729	1.00851	0.894742	1.13674	0.88968
TAG.50.3.0	1.10304	1.00025	1.21639	0.0494186	0	0.217316	0.218145	1.00019	0.893327	1.11983	0.997386	1.01011	0.863084	1.18219	0.900226
TAG.50.4.0	1.10441	1.00267	1.21646	0.0439978	0	0.411444	0.218145	1.01464	0.916522	1.12326	0.779446	1.03009	0.921893	1.15099	0.600536
TAG.51.3.0	1.10176	1.00126	1.21235	0.0470572	0	0.484761	0.218145	1.00025	0.902895	1.10809	0.996251	1.01174	0.904649	1.1315	0.83802
TAG.53.2.0	1.1064	1.00603	1.21678	0.0371793	0	0.603177	0.218145	1.00827	0.910291	1.1168	0.874516	1.00942	0.903211	1.12812	0.86868
PC.O.18.0.0.14.0.0	0.911115	0.8292	1.00112	0.052794	0	0.521901	0.225069	0.935832	0.850777	1.02939	0.172524	0.908649	0.82257	1.00374	0.0592248
DAG.16.0.0_18.2.0	1.09736	0.996639	1.20825	0.0585679	0	0.254282	0.237133	0.979845	0.880577	1.0903	0.708703	1.01758	0.905022	1.14413	0.770809
PC.O.16.0.0.20.3.0	1.0995	0.996985	1.21256	0.0574979	0	0.568137	0.237133	1.12577	1.02078	1.24156	0.01771	1.1809	1.06067	1.31477	0.00240547
PC.O.18.2.0.16.0.0	0.909785	0.824417	1.00399	0.0600153	0	0.338976	0.237133	0.978365	0.881419	1.08597	0.681203	1.07323	0.955909	1.20495	0.231487
PC.16.0.0_20.3.0	1.09528	0.989571	1.21228	0.0788305	0	0.167661	0.271714	1.09905	0.994	1.21519	0.0653932	1.14227	0.97696	1.33556	0.0953694
PC.O.16.0.0.18.1.0	0.912074	0.823792	1.00982	0.0764118	0.0342821	0.150123	0.271714	0.970777	0.876519	1.07517	0.569274	0.990964	0.8845	1.11024	0.875621
PC.O.16.1.0.18.0.0	0.921826	0.842107	1.00909	0.0777563	0	0.216876	0.271714	0.930405	0.849968	1.01845	0.117909	0.962519	0.866492	1.06919	0.476219
PC.O.18.1.0.16.0.0	0.91433	0.828392	1.00918	0.0753308	0	0.194829	0.271714	0.963649	0.870418	1.06687	0.475709	0.981095	0.875178	1.09983	0.743331
PI.18.0.0_20.3.0	1.09262	0.990152	1.20569	0.077901	0	0.300452	0.271714	1.09816	0.996199	1.21056	0.0596497	1.13817	1.00491	1.2891	0.0416517
SM.36.2.2	0.877122	0.760545	1.01157	0.0715618	0.34408	0.0807793	0.271714	0.935438	0.838835	1.04317	0.230115	0.945478	0.838664	1.0659	0.359337
Cer.40.1.2	1.08869	0.989353	1.19799	0.08174	0	0.168214	0.275872	1.05277	0.936318	1.1837	0.389908	1.06021	0.900403	1.24839	0.483051
CE.14.0.0	1.08896	0.98618	1.20246	0.0920171	0	0.876754	0.286669	1.11572	1.0096	1.233	0.0317742	1.2377	1.10787	1.38275	0.000162121
PC.16.0.0_18.3.0	1.08743	0.987081	1.19798	0.0897476	0	0.80615	0.286669	1.13028	1.02509	1.24626	0.0140036	1.19391	1.07107	1.33083	0.00137701
PC.16.0.0_20.1.0	1.08653	0.98684	1.19629	0.0909979	0	0.299751	0.286669	1.11586	1.0124	1.22989	0.0272296	1.1731	1.01882	1.35075	0.0264763
PC.18.0.0_18.3.0	1.0895	0.986846	1.20284	0.089561	0	0.68029	0.286669	1.12682	1.01907	1.24596	0.0198979	1.17955	1.05452	1.31941	0.00387106
CE.22.6.0	0.921098	0.834448	1.01674	0.102991	0	0.371048	0.29813	0.947217	0.85735	1.0465	0.286329	0.963876	0.863886	1.07544	0.510257
DAG.18.1.0_18.3.0	1.07734	0.985044	1.17829	0.103057	0	0.205502	0.29813	1.01027	0.920465	1.10884	0.829634	1.01346	0.911677	1.12661	0.804449
PC.O.16.0.0.20.4.0	0.921952	0.836824	1.01574	0.10017	0	0.198644	0.29813	0.96025	0.870339	1.05945	0.418714	1.02427	0.920042	1.14032	0.661366
PI.18.0.0_18.1.0	1.08253	0.984295	1.19058	0.102291	0	0.32635	0.29813	1.08605	0.986095	1.19614	0.0937935	1.18317	1.0632	1.31669	0.00204732
PC.18.0.0_20.3.0	1.08916	0.982037	1.20796	0.105921	0	0.478557	0.301038	1.07407	0.968532	1.1911	0.175723	1.12239	1.00293	1.25608	0.0443258
CE.18.2.0	0.923795	0.838104	1.01825	0.110516	0	0.265518	0.308681	0.95746	0.868222	1.05587	0.383819	1.01128	0.90775	1.12661	0.838761
PC.18.2.0_20.4.0	0.923873	0.837694	1.01892	0.113002	0	0.161501	0.308844	0.978436	0.883653	1.08339	0.674968	1.00671	0.90116	1.12463	0.905745
PC.O.16.1.0.18.2.0	0.839816	0.675412	1.04424	0.116293	0.726587	0.00683834	0.308844	0.929676	0.753419	1.14717	0.496582	0.998782	0.840216	1.18727	0.988979
TAG.52.3.0	1.08007	0.981393	1.18866	0.115088	0	0.208626	0.308844	0.965008	0.868293	1.07249	0.508574	0.960937	0.84917	1.08741	0.527646
PC.18.0.0_18.1.0	1.08143	0.979588	1.19387	0.12083	0	0.733381	0.315717	1.10253	0.99597	1.22049	0.0598233	1.11934	1.00164	1.25087	0.046724
PC.17.0.0_20.3.0	1.08261	0.97877	1.19746	0.122869	0	0.818523	0.315948	1.07871	0.975316	1.19307	0.140536	1.14057	1.02206	1.27283	0.0187809
LPC.18.0.0	0.931517	0.846082	1.02558	0.148351	0	0.247023	0.375514	0.935949	0.849705	1.03095	0.17958	0.971788	0.874713	1.07964	0.594067
PC.17.0.0_18.1.0	1.07519	0.973784	1.18716	0.151471	0	0.309456	0.377511	1.10425	0.998312	1.22142	0.0539621	1.1308	1.01311	1.26216	0.0283663
LPE.18.1.0	1.07272	0.972948	1.18272	0.15873	0	0.516059	0.383794	1.05301	0.953922	1.1624	0.305633	1.05213	0.945488	1.17079	0.351374
TAG.56.3.0	1.08236	0.969761	1.20804	0.157913	0.200975	0.113626	0.383794	0.963009	0.824602	1.12465	0.633983	0.958624	0.807355	1.13824	0.629622
LPC.18.2.0	0.902018	0.780456	1.04252	0.162648	0.368146	0.0752192	0.387485	0.941867	0.814758	1.08881	0.418116	0.96863	0.813127	1.15387	0.721114
PC.16.0.0_18.1.0	1.07001	0.971281	1.17877	0.170684	0	0.431518	0.400736	1.10977	1.00506	1.22538	0.0394143	1.15018	1.03137	1.28267	0.0118971
PC.16.1.0_18.2.0	0.927462	0.83195	1.03394	0.174446	0.102935	0.135398	0.401858	0.966991	0.874338	1.06946	0.513648	1.00797	0.875853	1.16001	0.911846
TAG.56.5.0	1.06845	0.97072	1.17602	0.176123	0	0.248665	0.401858	0.981556	0.887213	1.08593	0.718049	0.958606	0.858866	1.06993	0.450754
LPC.16.1.0	0.935853	0.849503	1.03098	0.179512	0	0.558879	0.403901	0.956955	0.867175	1.05603	0.381376	1.02058	0.914936	1.13842	0.714821
TAG.53.3.0	1.06591	0.970531	1.17065	0.182033	0	0.527531	0.403964	0.966532	0.873864	1.06903	0.507997	0.955403	0.856001	1.06635	0.415691
PC.17.0.0_20.4.0	0.936068	0.847832	1.03349	0.190912	0	0.4514	0.405656	0.96108	0.869391	1.06244	0.437739	0.959887	0.859334	1.07221	0.468375
PC.O.18.1.0.18.2.0	0.902489	0.774271	1.05194	0.189419	0.45092	0.0563237	0.405656	0.950703	0.816547	1.1069	0.514809	0.999409	0.890879	1.12116	0.991959
SM.34.0.2	0.862937	0.692915	1.07468	0.187947	0.734751	0.00603413	0.405656	0.876101	0.703025	1.09179	0.238819	0.931823	0.738727	1.17539	0.551184
TAG.56.4.0	1.07739	0.963057	1.2053	0.192812	0.229203	0.107221	0.405656	0.963562	0.833	1.11459	0.617324	0.950921	0.81973	1.10311	0.506429
TAG.54.3.0	1.06509	0.968086	1.17181	0.195574	0	0.234112	0.406193	0.945587	0.844583	1.05867	0.331679	0.931232	0.818331	1.05971	0.279935
PC.18.1.0_20.3.0	0.938739	0.849319	1.03757	0.215797	0	0.266742	0.431593	0.963823	0.871195	1.0663	0.474771	0.99535	0.891835	1.11088	0.933709
TAG.52.4.0	1.06223	0.965601	1.16853	0.214748	0	0.253213	0.431593	0.956637	0.863028	1.0604	0.398797	0.95322	0.852644	1.06566	0.399708
TAG.54.5.0	1.06196	0.966213	1.1672	0.212398	0	0.241696	0.431593	0.960999	0.868191	1.06373	0.442651	0.942083	0.843825	1.05178	0.28841
PI.18.1.0_18.1.0	1.06033	0.963443	1.16695	0.230845	0	0.196173	0.45606	1.07593	0.976974	1.18492	0.13708	1.1351	1.02307	1.25939	0.0168413
SM.36.1.2	0.939518	0.847	1.04214	0.238175	0	0.340357	0.464871	0.974972	0.879194	1.08118	0.630921	0.984856	0.878338	1.10429	0.793859
SM.34.1.2	0.894321	0.739041	1.08223	0.251026	0.662289	0.0149511	0.472862	0.957097	0.810653	1.13	0.604777	0.993025	0.851664	1.15785	0.928815
TAG.52.5.0	1.05757	0.961313	1.16347	0.250296	0	0.302862	0.472862	0.967863	0.875603	1.06985	0.522777	0.965116	0.865609	1.07606	0.522472
TAG.54.6.0	1.05696	0.962237	1.161	0.24753	0	0.252523	0.472862	0.971794	0.880728	1.07228	0.568733	0.9616	0.864195	1.06998	0.472395
PC.O.18.1.0.20.4.0	0.882534	0.709842	1.09724	0.26071	0.740647	0.005487	0.479943	0.920618	0.741293	1.14332	0.454307	0.991932	0.826626	1.1903	0.930597
TAG.56.6.0	1.05525	0.960861	1.15892	0.260639	0	0.286023	0.479943	0.979236	0.888381	1.07938	0.672772	0.963617	0.866351	1.0718	0.494819
Cer.40.2.2	1.05412	0.959346	1.15825	0.272869	0	0.379714	0.489789	1.04285	0.950606	1.14405	0.374572	1.0782	0.970776	1.19751	0.159703
PE.16.0.0_20.4.0	1.08033	0.941536	1.23958	0.270768	0.408448	0.0659545	0.489789	1.04469	0.892878	1.2223	0.585292	1.05017	0.862924	1.27804	0.625165
PI.18.1.0_18.2.0	1.05455	0.958604	1.1601	0.275128	0	0.328194	0.489789	1.06812	0.970261	1.17585	0.178894	1.12764	1.01404	1.25398	0.0266034
LPC.18.1.0	0.919163	0.78731	1.0731	0.285997	0.500559	0.0453797	0.503603	0.962252	0.828376	1.11776	0.614663	0.979098	0.820478	1.16838	0.8148
TAG.51.4.0	1.0516	0.958095	1.15423	0.289619	0	0.551716	0.504497	0.963511	0.873489	1.06281	0.457642	0.96863	0.870194	1.0782	0.559955
LPE.18.2.0	1.0551	0.95319	1.16791	0.300698	0	0.203375	0.517781	1.05447	0.952471	1.1674	0.30686	1.06131	0.917766	1.22731	0.422209
LPE.20.4.0	0.928091	0.805081	1.0699	0.303637	0.401689	0.067502	0.517781	0.962698	0.859645	1.07811	0.510487	0.940569	0.77854	1.13632	0.52532
TAG.54.4.0	1.05082	0.955432	1.15573	0.307283	0	0.182588	0.51854	0.931431	0.828369	1.04732	0.235128	0.915995	0.811647	1.03376	0.155052
TAG.52.6.0	1.05002	0.954959	1.15455	0.313394	0	0.507315	0.523401	0.981956	0.890542	1.08275	0.714936	0.990193	0.890224	1.10139	0.855974
TAG.58.7.0	1.04624	0.953281	1.14826	0.34103	0	0.157768	0.563743	0.969105	0.866474	1.08389	0.582683	0.963557	0.849242	1.09326	0.564509
PC.16.0.0_16.1.0	1.04845	0.948486	1.15894	0.354749	0	0.285875	0.580498	1.07234	0.966561	1.1897	0.187472	1.10557	0.931582	1.31206	0.250653
PC.16.0.0_20.4.0	0.952303	0.85556	1.05999	0.371241	0.120046	0.131658	0.593868	0.988491	0.895207	1.0915	0.818964	0.988984	0.878282	1.11364	0.854889
PC.16.0.0_22.6.0	0.9568	0.868051	1.05462	0.373917	0	0.217859	0.593868	0.972327	0.881199	1.07288	0.57621	1.00047	0.898327	1.11423	0.993174
PC.18.2.0_18.2.0	0.955978	0.866583	1.05459	0.368776	0	0.362314	0.593868	0.993763	0.898459	1.09918	0.903189	1.05158	0.94126	1.17484	0.373756
LPC.16.0.0	0.958635	0.871731	1.0542	0.383598	0	0.410817	0.595267	0.967144	0.879321	1.06374	0.491563	1.02641	0.925251	1.13863	0.622444
PE.O.18.1.0.20.4.0	0.935947	0.805893	1.08699	0.385821	0.493225	0.0469683	0.595267	0.961974	0.828102	1.11749	0.612107	0.961211	0.844265	1.09436	0.550033
TAG.56.7.0	1.04253	0.949999	1.14408	0.379775	0	0.187885	0.595267	0.977042	0.887966	1.07505	0.633948	0.977996	0.881329	1.08527	0.675211
TAG.53.4.0	1.04129	0.948035	1.14372	0.397997	0	0.489436	0.608259	0.947173	0.857568	1.04614	0.28446	0.939399	0.8436	1.04608	0.254645
DAG.18.1.0_18.2.0	1.04117	0.947017	1.14469	0.404099	0	0.254473	0.608514	0.929616	0.837653	1.03168	0.169687	0.936491	0.836307	1.04868	0.255688
PI.16.0.0_18.2.0	1.08025	0.899223	1.29773	0.409432	0.660759	0.0151795	0.608514	1.05582	0.881373	1.2648	0.555515	1.12336	0.903191	1.39721	0.295955
SM.40.1.2	0.95746	0.863542	1.06159	0.409218	0	0.243403	0.608514	0.981485	0.886252	1.08695	0.719696	1.00873	0.90075	1.12965	0.8804
CE.18.0.0	0.954524	0.852867	1.0683	0.417901	0.18653	0.116883	0.615454	0.935901	0.834759	1.0493	0.256257	0.953965	0.846206	1.07545	0.440934
PC.16.0.0_16.0.0	1.04014	0.943909	1.14617	0.426898	0	0.214096	0.617477	1.06851	0.969357	1.17781	0.182329	1.14576	1.00206	1.31006	0.046585
PE.O.18.2.0.20.4.0	0.942208	0.813864	1.09079	0.425581	0.493395	0.0469314	0.617477	0.973856	0.839	1.13039	0.727569	0.993376	0.848048	1.16361	0.934365
PC.O.18.2.0.18.1.0	1.0779	0.889518	1.30618	0.444027	0.647651	0.0171967	0.636569	1.14573	0.953302	1.377	0.147008	1.21271	1.01222	1.45292	0.0364623
DAG.18.1.0_18.1.0	1.03701	0.941379	1.14235	0.461647	0	0.423733	0.656024	0.929387	0.835967	1.03325	0.175459	0.951449	0.847844	1.06771	0.397502
PC.18.1.0_18.2.0	0.964619	0.875384	1.06295	0.467033	0	0.314603	0.657908	0.996991	0.903354	1.10033	0.952242	1.02626	0.921667	1.14272	0.636499
PE.18.0.0_20.4.0	1.04459	0.925727	1.17871	0.479095	0.237098	0.10542	0.669081	0.982688	0.852728	1.13245	0.809325	0.981735	0.834964	1.15431	0.82345
TAG.54.7.0	1.03328	0.940876	1.13477	0.493362	0	0.268661	0.683117	0.969909	0.88143	1.06727	0.531308	0.967364	0.871903	1.07328	0.531351
PC.18.0.0_22.5.0	1.03305	0.936443	1.13962	0.516305	0	0.874435	0.708826	1.06401	0.963086	1.17551	0.222369	1.10492	0.989878	1.23334	0.0753038
PC.14.0.0_18.2.0	1.03108	0.935294	1.13667	0.53842	0	0.436201	0.73051	1.0648	0.965239	1.17462	0.210002	1.1143	0.998959	1.24296	0.0522245
PE.O.16.1.0.20.4.0	0.956339	0.828764	1.10355	0.541118	0.447597	0.0570701	0.73051	0.981003	0.852015	1.12952	0.789735	1.00206	0.857858	1.17051	0.979251
CE.20.3.0	1.03055	0.932676	1.13871	0.554451	0	0.210136	0.737346	1.05175	0.951524	1.16253	0.32343	1.09473	0.981473	1.22105	0.104304
PC.O.16.0.0.16.0.0	0.970359	0.878034	1.07239	0.555285	0.0243299	0.152219	0.737346	0.981316	0.88913	1.08306	0.707866	1.01207	0.906489	1.12995	0.830994
PC.O.16.0.0.16.1.0	1.02774	0.936132	1.12832	0.565632	0	0.457913	0.73897	1.07841	0.979759	1.187	0.123022	1.14578	1.02843	1.27653	0.0135734
PE.O.18.1.0.18.2.0	1.04108	0.908852	1.19255	0.561281	0.365246	0.0758885	0.73897	1.07525	0.932661	1.23965	0.31752	1.07246	0.918164	1.25268	0.377428
CE.16.1.0	1.02866	0.928259	1.13992	0.589716	0.0223075	0.152643	0.754236	1.0629	0.957789	1.17954	0.250896	1.10636	0.93082	1.31501	0.251514
CE.20.5.0	0.973574	0.882813	1.07367	0.5917	0	0.529608	0.754236	1.01749	0.921468	1.12351	0.731758	1.07192	0.962088	1.19429	0.207949
PC.18.0.0_20.5.0	0.973924	0.883303	1.07384	0.59594	0	0.468389	0.754236	1.01108	0.915029	1.11721	0.828713	1.05089	0.942519	1.17172	0.371377
PC.O.18.1.0.20.3.0	0.961591	0.833535	1.10932	0.591171	0.463718	0.0534632	0.754236	1.0002	0.868889	1.15137	0.997731	1.05293	0.907347	1.22186	0.496957
PC.18.1.0_18.1.0	1.02485	0.929314	1.13021	0.622948	0	0.587888	0.782307	1.06478	0.963351	1.17689	0.219098	1.06293	0.954127	1.18414	0.268003
PC.16.0.0_17.1.0	1.02789	0.914105	1.15585	0.645796	0.230608	0.1069	0.798619	1.01708	0.88446	1.16958	0.812243	1.04549	0.850911	1.28457	0.671992
PC.16.1.0_18.1.0	0.976789	0.884398	1.07883	0.643195	0	0.166093	0.798619	1.02271	0.914694	1.14348	0.693378	1.04107	0.924526	1.17231	0.506384
CE.16.0.0	0.973672	0.864643	1.09645	0.659699	0.264735	0.0990913	0.799099	1.00687	0.910204	1.1138	0.894257	1.0616	0.930114	1.21168	0.375576
PC.16.0.0_22.4.0	1.02237	0.927576	1.12684	0.65592	0	0.296534	0.799099	1.06023	0.960341	1.17051	0.246686	1.08421	0.972452	1.20881	0.145208
PC.O.18.2.0.18.2.0	0.978323	0.887045	1.07899	0.660983	0	0.266583	0.799099	1.03405	0.934083	1.14472	0.518628	1.10722	0.988543	1.24014	0.0782799
TAG.56.8.0	1.02063	0.929553	1.12063	0.668549	0.00503307	0.156253	0.802259	0.962671	0.874751	1.05943	0.43624	0.959292	0.862196	1.06732	0.445278
PC.16.0.0_18.0.0	1.02379	0.914273	1.14642	0.683809	0.165053	0.121696	0.812271	1.04652	0.935633	1.17055	0.426193	1.09107	0.967481	1.23045	0.155321
PC.16.0.0_20.5.0	1.01989	0.926748	1.12239	0.68692	0	0.438304	0.812271	1.06475	0.965324	1.17442	0.209704	1.11804	1.00513	1.24365	0.0399684
PI.18.0.0_18.2.0	1.03778	0.854111	1.26096	0.709004	0.711009	0.0085207	0.832308	1.02527	0.850459	1.23601	0.793594	1.10004	0.873548	1.38526	0.417589
SM.32.1.2	1.0177	0.923566	1.12144	0.723058	0	0.307611	0.8427	1.06257	0.963754	1.17151	0.222987	1.14109	1.02303	1.27278	0.0178577
LPC.20.3.0	1.01716	0.923883	1.11985	0.728841	0	0.254765	0.843374	1.03846	0.94238	1.14434	0.446128	1.06046	0.947512	1.18686	0.306968
Cer.42.2.2	0.978211	0.860624	1.11186	0.736008	0.3541	0.078463	0.845627	0.973092	0.848196	1.11638	0.697137	1.00535	0.845946	1.19478	0.951738
CE.17.1.0	1.01605	0.920809	1.12113	0.751237	0	0.392316	0.850158	1.06201	0.96057	1.17416	0.240168	1.10803	0.992065	1.23754	0.0689551
PC.18.0.0_22.6.0	0.984142	0.891265	1.0867	0.751959	0	0.541204	0.850158	0.97649	0.883068	1.07979	0.642871	1.01111	0.905506	1.12903	0.844359
PC.O.17.0.0.17.1.0	1.01638	0.917519	1.12588	0.755696	0	0.349215	0.850158	1.05039	0.944978	1.16755	0.362254	1.08522	0.967015	1.21788	0.164546
PE.O.18.2.0.18.1.0	1.01509	0.921137	1.11862	0.762526	0	0.379165	0.851925	1.06672	0.965364	1.17872	0.204813	1.02483	0.920596	1.14086	0.654074
PC.16.0.0_18.2.0	1.01448	0.922142	1.11606	0.767796	0	0.297214	0.851938	1.03458	0.940562	1.138	0.484322	1.08951	0.969376	1.22454	0.150377
CE.17.0.0	0.986557	0.895274	1.08715	0.784696	0	0.629196	0.863498	1.01075	0.917793	1.11311	0.828086	1.04326	0.938535	1.15966	0.432674
PC.16.0.0_22.5.0	0.987363	0.897385	1.08636	0.794205	0	0.747342	0.863498	1.03188	0.936693	1.13674	0.525063	1.09442	0.983969	1.21728	0.0964649
PI.18.0.0_20.4.0	1.0129	0.920094	1.11506	0.793801	0	0.515856	0.863498	1.02515	0.93103	1.12879	0.613145	1.07101	0.963393	1.19065	0.204181
DAG.18.2.0_18.2.0	0.990091	0.900641	1.08842	0.836683	0	0.160948	0.903617	0.911713	0.826121	1.00617	0.0661175	0.922176	0.828842	1.02602	0.136708
CE.15.0.0	0.990679	0.897306	1.09377	0.852898	0	0.92976	0.90624	1.01387	0.918248	1.11944	0.785245	1.06562	0.957802	1.18556	0.242907
Chol	0.991575	0.901679	1.09043	0.861487	0.00175051	0.156936	0.90624	1.0049	0.9148	1.10387	0.918826	1.03756	0.934	1.1526	0.491918
PC.18.0.0_18.2.0	0.99092	0.89899	1.09225	0.854308	0	0.494539	0.90624	0.996988	0.903517	1.10013	0.952106	1.0413	0.934129	1.16077	0.465185
PE.O.18.2.0.18.2.0	0.991311	0.898807	1.09333	0.861381	0	0.210732	0.90624	1.02651	0.92938	1.13379	0.605947	1.03768	0.908362	1.1854	0.586017
CE.18.1.0	0.992365	0.900583	1.0935	0.876993	0	0.327501	0.910723	1.0259	0.93032	1.13131	0.608295	1.06157	0.953921	1.18137	0.273402
PC.17.0.0_18.2.0	1.00759	0.915733	1.10867	0.876763	0	0.462276	0.910723	1.01618	0.923758	1.11785	0.741453	1.06473	0.958699	1.18248	0.241242
CE.20.2.0	1.01871	0.790066	1.31353	0.886331	0.810309	0.00116599	0.914558	1.06849	0.825701	1.38268	0.614456	1.05298	0.801197	1.38388	0.711208
PC.16.0.0_20.2.0	1.00633	0.913779	1.10826	0.897995	0	0.372655	0.920729	1.03288	0.937817	1.13759	0.511328	1.09951	0.963085	1.25526	0.160469
DAG.16.1.0_18.1.0	0.992481	0.872953	1.12837	0.908222	0.304504	0.089929	0.925358	0.92009	0.797173	1.06196	0.254994	0.949008	0.772035	1.16655	0.619167
CE.18.3.0	0.997185	0.901792	1.10267	0.956181	0	0.397783	0.962121	1.04521	0.943718	1.15761	0.396206	1.08846	0.972479	1.21827	0.140343
Cer.42.1.2	0.996109	0.871087	1.13908	0.954571	0.406733	0.066347	0.962121	0.98549	0.852567	1.13914	0.843267	0.99531	0.82032	1.20763	0.961991
TAG.58.8.0	1.00123	0.903055	1.11007	0.981443	0.135952	0.128157	0.981443	0.947098	0.856318	1.0475	0.290398	0.936779	0.838132	1.04704	0.249998
